# Joint Bayesian modelling of molecular QTL and GWAS effects improves polygenic prediction for complex traits

**DOI:** 10.64898/2026.03.10.26347908

**Authors:** Shouye Liu, Yang Wu, Zhili Zheng, Hao Cheng, Michael E. Goddard, Jian Yang, Peter M. Visscher, Jian Zeng

**Affiliations:** Institute for Molecular Bioscience, The University of Queensland, Brisbane, Queensland, Australia; Institute of Rare Diseases, West China Hospital of Sichuan University, Chengdu, China; Program in Medical and Population Genetics, Broad Institute of Harvard and MIT, Cambridge, Massachusetts, USA; Stanley Center for Psychiatric Research, Broad Institute of Harvard and MIT, Cambridge, Massachusetts, USA; Analytic and Translational Genetics Unit, Massachusetts General Hospital, Boston, Massachusetts, USA; Faculty of Veterinary and Agricultural Science, University of Melbourne, Parkville, Victoria, Australia; Biosciences Research Division, Department of Economic Development, Jobs, Transport and Resources, Bundoora, Victoria, Australia; Department of Animal Science, University of California Davis, Davis, CA95616, USA; New Cornerstone Science Laboratory, School of Life Sciences, Westlake University, Hangzhou, Zhejiang, China; Westlake Laboratory of Life Sciences and Biomedicine, Hangzhou, Zhejiang, China; Nuffield Department of Population Health, University of Oxford, Oxford, United Kingdom

**Author notes:** Correspondence: Shouye Liu < >, Jian Zeng < >.

## Abstract

Integrating molecular quantitative trait locus (molQTL) data into polygenic prediction offers a promising strategy for improving complex trait prediction. We introduce SBayesCO, a Bayesian framework that jointly models genome-wide association study (GWAS) and molQTL effect sizes by treating the complex trait and molecular phenotypes as genetically correlated traits. SBayesCO estimates genome-wide SNP effects on both phenotypes and supports analyses using individual- or summary-level data. In simulations, SBayesCO consistently outperforms SBayesC, a baseline model based solely on GWAS data, especially when GWAS sample sizes are modest. Applying to 11 blood and immune-related traits using large-scale expression QTLs (eQTLs) and protein QTLs (pQTLs) resources, SBayesCO achieves relative improvements in prediction R^2^ of up to 6.3% with pQTLs and 5.3% with eQTLs compared to SBayesC, with similar gains relative to modelling molQTLs as binary annotations (SBayesCC). SBayesCO also improves SNP prioritization by concentrating posterior inclusion probabilities on regulatory variants. These results demonstrate the value of modelling quantitative molQTL effect sizes and provide guidance on how increasingly available functional genomic annotations, including AI-based regulatory effect predictions, can be effectively integrated to improve polygenic prediction.
