## Supplementary Tables for "Joint Bayesian modelling of molecular QTL and GWAS effects improves polygenic prediction for complex traits"

### Sheet: Contents
List of Supplemenary Tables:
Supplementary Table 1. Description of 11 UKB complex traits analysed in this study
Supplementary Table 2. A list of molecular QTL datasets analyzed in this study
Supplementary Table 3. Comparison of polygenic prediction accuracy and heritability among SBayesC, SBayesCC with molQTL annotations, and SBayesCO using molQTL effect sizes
Supplementary Table 4. Comparison of the ratio of prediction accuracy to SNP-based heritability estimates across SBayesC, SBayesCC with molQTL annotations, and SBayesCO using molQTL effect sizes
Supplementary Table 5. Improved prediction portability across ancestries among SBayesC, SBayesCC with molQTL annotations, and SBayesCO using molQTL effect sizes
Supplementary Table 6. Enrichment and proportion of high-PIP SNPs (PIP > 0.1 and PIP > 0.5) across functional regions under different models

### Sheet: ST1
Supplementary Table 1. Description of 11 UKB complex traits and diseases analysed in this study
Category	Trait	Description	UKBID	N
Blood biomarker	CHL	Cholesterol	30690	325302
Blood biomarker	Tprotein	Total Protein	30860	297515
Blood biomarker	Urea	Urea	30670	324822
Blood biomarker	VitD	VitD adjust by month	30890	311047
Blood cell count	LMC	Lymphocyte count	30120	330174
Blood cell count	NeuC	Neutrophill count	30140	330316
Blood cell count	PLC	Platelet count	30080	330896
Blood cell count	RBC	Red blood cell (erythrocyte) count	30010	330974
Disease	Allergic	Hayfever, allergic rhinitis or eczema	6152_9	340512
Disease	Asthma	Asthma	6152_8	340512
Disease	Dyslp	Dyslipidemia	E78 + 1473	341186

### Sheet: ST2
Supplementary Table 2. A list of molecular QTL datasets analyzed in this study
Date type	No. molecules	No. SNPs	No. cis-SNPs/ 1M SNPs (%)	No. cis-SNPs/molecule (Mean)	Sample size (Mean)
eQTL	8705	834893	72.315	3044	31099
pQTL	2856	797,070	69.039	833	33394

### Sheet: ST3
Supplementary Table 3. Comparison of polygenic prediction accuracy and heritability among SBayesC, SBayesCC with molQTL annotations, and SBayesCO using molQTL effect sizes
Trait	Method	R2_mean	R2_tandard_error	SNP-based_heritability_mean	Heritability_Standard_error
Allergic	SBayesC	0.0297747	0.000595423	0.075132	0.000512877
Allergic	SBayesCC-eQTL	0.0294313	0.00066198	0.0738556	0.000440929
Allergic	SBayesCC-pQTL	0.0296321	0.000741556	0.074825	0.000670803
Allergic	SBayesCO-eQTL	0.0301783	0.000724014	0.0748647	0.000369025
Allergic	SBayesCO-pQTL	0.0309242	0.000820115	0.0784498	0.000588066
Asthma	SBayesC	0.022219	0.000578688	0.0541358	0.000109455
Asthma	SBayesCC-eQTL	0.021838	0.000585011	0.052246	0.000216974
Asthma	SBayesCC-pQTL	0.0220035	0.000615243	0.0537786	0.000178473
Asthma	SBayesCO-eQTL	0.0231704	0.000630971	0.056606	0.000298281
Asthma	SBayesCO-pQTL	0.0232013	0.000751704	0.0582299	0.000487504
CHL	SBayesC	0.0979622	0.000290737	0.123318	0.000424376
CHL	SBayesCC-eQTL	0.098323	0.000400729	0.126587	0.000482123
CHL	SBayesCC-pQTL	0.098791	0.000407843	0.128351	0.000541988
CHL	SBayesCO-eQTL	0.103188	0.000222777	0.146005	0.00038963
CHL	SBayesCO-pQTL	0.1038	0.000348166	0.15061	0.000472509
Dyslp	SBayesC	0.0283591	0.000407785	0.0654232	0.000778666
Dyslp	SBayesCC-eQTL	0.0280312	0.000405831	0.0631464	0.00100403
Dyslp	SBayesCC-pQTL	0.0282369	0.000399822	0.0645852	0.0011069
Dyslp	SBayesCO-eQTL	0.029185	0.000590977	0.0643089	0.000635769
Dyslp	SBayesCO-pQTL	0.030137	0.000424777	0.0725617	0.00043325
LMC	SBayesC	0.123261	0.00100778	0.20846	0.000835114
LMC	SBayesCC-eQTL	0.123552	0.00107152	0.211704	0.000920029
LMC	SBayesCC-pQTL	0.124062	0.0011301	0.213163	0.000923344
LMC	SBayesCO-eQTL	0.126605	0.0010365	0.216033	0.000763273
LMC	SBayesCO-pQTL	0.127196	0.000914996	0.22099	0.000697668
NeuC	SBayesC	0.0999253	0.000472624	0.174957	0.000518566
NeuC	SBayesCC-eQTL	0.100008	0.000417156	0.177799	0.000449236
NeuC	SBayesCC-pQTL	0.10052	0.000437706	0.179466	0.000573837
NeuC	SBayesCO-eQTL	0.103007	0.000421945	0.18432	0.000460164
NeuC	SBayesCO-pQTL	0.102743	0.000605902	0.186484	0.000348227
PLC	SBayesC	0.222389	0.00086986	0.300057	0.000778561
PLC	SBayesCC-eQTL	0.223086	0.000855066	0.307418	0.00078814
PLC	SBayesCC-pQTL	0.22393	0.000743926	0.309348	0.00077941
PLC	SBayesCO-eQTL	0.231248	0.00091105	0.328927	0.000447194
PLC	SBayesCO-pQTL	0.231408	0.000818088	0.333645	0.000655972
RBC	SBayesC	0.155714	0.00114348	0.240392	0.000476551
RBC	SBayesCC-eQTL	0.155758	0.00114298	0.245248	0.000506326
RBC	SBayesCC-pQTL	0.155963	0.00124256	0.245909	0.000463952
RBC	SBayesCO-eQTL	0.158714	0.00100902	0.250663	0.000524675
RBC	SBayesCO-pQTL	0.159719	0.00119117	0.257382	0.000282118
Tprotein	SBayesC	0.0933278	0.00103375	0.170048	0.000417958
Tprotein	SBayesCC-eQTL	0.0933181	0.00101341	0.173063	0.00046324
Tprotein	SBayesCC-pQTL	0.0938311	0.00105145	0.17452	0.000441154
Tprotein	SBayesCO-eQTL	0.0957732	0.0010934	0.176712	0.000586275
Tprotein	SBayesCO-pQTL	0.0969851	0.000770671	0.183372	0.00053644
Urea	SBayesC	0.0535452	0.00102387	0.120176	0.00084162
Urea	SBayesCC-eQTL	0.0533986	0.0010978	0.121413	0.000957066
Urea	SBayesCC-pQTL	0.0535371	0.00108914	0.121845	0.000937692
Urea	SBayesCO-eQTL	0.0539755	0.000994216	0.122136	0.00090715
Urea	SBayesCO-pQTL	0.0541826	0.000876774	0.124323	0.000711111
VitD	SBayesC	0.0494494	0.00108784	0.0875706	0.000591911
VitD	SBayesCC-eQTL	0.0489998	0.00105487	0.0858994	0.000767243
VitD	SBayesCC-pQTL	0.0491288	0.0011256	0.0868732	0.000640992
VitD	SBayesCO-eQTL	0.0508057	0.00121736	0.0959421	0.000540858
VitD	SBayesCO-pQTL	0.0505955	0.00125755	0.0965769	0.000473709

### Sheet: ST4
Supplementary Table 4. Comparison of the ratio of prediction accuracy to SNP-based heritability estimates across SBayesC, SBayesCC with molQTL annotations, and SBayesCO using molQTL effect sizes
Trait	Method	Category	R2_hsq_ratio	R2_hsq_ratio_SE
Allergic	SBayesC	Disease	0.396573	0.0105468
Allergic	SBayesCC-eQTL	Disease	0.392023	0.0114002
Allergic	SBayesCC-pQTL	Disease	0.394721	0.01247
Allergic	SBayesCO-eQTL	Disease	0.401958	0.0120563
Allergic	SBayesCO-pQTL	Disease	0.411911	0.0133603
Asthma	SBayesC	Disease	0.4105	0.0113101
Asthma	SBayesCC-eQTL	Disease	0.403463	0.0114196
Asthma	SBayesCC-pQTL	Disease	0.40652	0.0119703
Asthma	SBayesCO-eQTL	Disease	0.428068	0.0122096
Asthma	SBayesCO-pQTL	Disease	0.428646	0.014411
CHL	SBayesC	Blood biomarker	0.794445	0.00460215
CHL	SBayesCC-eQTL	Blood biomarker	0.797378	0.0053757
CHL	SBayesCC-pQTL	Blood biomarker	0.80117	0.0053253
CHL	SBayesCO-eQTL	Blood biomarker	0.836802	0.00351614
CHL	SBayesCO-pQTL	Blood biomarker	0.841785	0.00477321
Dyslp	SBayesC	Disease	0.433966	0.0108753
Dyslp	SBayesCC-eQTL	Disease	0.428949	0.0107946
Dyslp	SBayesCC-pQTL	Disease	0.432101	0.0108421
Dyslp	SBayesCO-eQTL	Disease	0.446762	0.0141315
Dyslp	SBayesCO-pQTL	Disease	0.461209	0.0118643
LMC	SBayesC	Blood cell count	0.591398	0.00699303
LMC	SBayesCC-eQTL	Blood cell count	0.592801	0.00731726
LMC	SBayesCC-pQTL	Blood cell count	0.595252	0.00759159
LMC	SBayesCO-eQTL	Blood cell count	0.607443	0.00715216
LMC	SBayesCO-pQTL	Blood cell count	0.610266	0.00645773
NeuC	SBayesC	Blood cell count	0.571173	0.00364607
NeuC	SBayesCC-eQTL	Blood cell count	0.571642	0.00327468
NeuC	SBayesCC-pQTL	Blood cell count	0.574573	0.00362078
NeuC	SBayesCO-eQTL	Blood cell count	0.588788	0.00342299
NeuC	SBayesCO-pQTL	Blood cell count	0.58728	0.00427355
PLC	SBayesC	Blood cell count	0.741188	0.00405157
PLC	SBayesCC-eQTL	Blood cell count	0.74351	0.00399952
PLC	SBayesCC-pQTL	Blood cell count	0.74632	0.00364014
PLC	SBayesCO-eQTL	Blood cell count	0.77072	0.0045046
PLC	SBayesCO-pQTL	Blood cell count	0.77125	0.00419289
RBC	SBayesC	Blood cell count	0.647781	0.00555024
RBC	SBayesCC-eQTL	Blood cell count	0.647967	0.0056115
RBC	SBayesCC-pQTL	Blood cell count	0.648819	0.00591601
RBC	SBayesCO-eQTL	Blood cell count	0.660258	0.00492673
RBC	SBayesCO-pQTL	Blood cell count	0.664442	0.0057441
Tprotein	SBayesC	Blood biomarker	0.548903	0.00738907
Tprotein	SBayesCC-eQTL	Blood biomarker	0.548844	0.00725445
Tprotein	SBayesCC-pQTL	Blood biomarker	0.551863	0.00749481
Tprotein	SBayesCO-eQTL	Blood biomarker	0.563287	0.00778358
Tprotein	SBayesCO-pQTL	Blood biomarker	0.570396	0.00588613
Urea	SBayesC	Blood biomarker	0.445864	0.0114428
Urea	SBayesCC-eQTL	Blood biomarker	0.44466	0.0120387
Urea	SBayesCC-pQTL	Blood biomarker	0.445811	0.0119782
Urea	SBayesCO-eQTL	Blood biomarker	0.449443	0.0112606
Urea	SBayesCO-pQTL	Blood biomarker	0.451139	0.0102854
VitD	SBayesC	Blood biomarker	0.564756	0.0127845
VitD	SBayesCC-eQTL	Blood biomarker	0.559641	0.0126537
VitD	SBayesCC-pQTL	Blood biomarker	0.561103	0.0133187
VitD	SBayesCO-eQTL	Blood biomarker	0.580296	0.0148164
VitD	SBayesCO-pQTL	Blood biomarker	0.577908	0.0153754

### Sheet: ST5
Supplementary Table 5. Improved prediction portability across ancestries among SBayesC, SBayesCC with molQTL annotations, and SBayesCO using molQTL effect sizes
Trait	Ancestry	Methods	R2
Allergic	AFR	SBayesC	0.00397052
Allergic	AFR	SBayesCC-eQTL	0.00360269
Allergic	AFR	SBayesCC-pQTL	0.00378698
Allergic	AFR	SBayesCO-eQTL	0.00330488
Allergic	AFR	SBayesCO-pQTL	0.00396018
Allergic	EAS	SBayesC	0.0167814
Allergic	EAS	SBayesCC-eQTL	0.0179028
Allergic	EAS	SBayesCC-pQTL	0.0179475
Allergic	EAS	SBayesCO-eQTL	0.0171915
Allergic	EAS	SBayesCO-pQTL	0.0165674
Allergic	SAS	SBayesC	0.0174581
Allergic	SAS	SBayesCC-eQTL	0.0174546
Allergic	SAS	SBayesCC-pQTL	0.0179194
Allergic	SAS	SBayesCO-eQTL	0.018642
Allergic	SAS	SBayesCO-pQTL	0.0181659
Asthma	AFR	SBayesC	0.00309224
Asthma	AFR	SBayesCC-eQTL	0.0032252
Asthma	AFR	SBayesCC-pQTL	0.00301728
Asthma	AFR	SBayesCO-eQTL	0.002736
Asthma	AFR	SBayesCO-pQTL	0.00288518
Asthma	EAS	SBayesC	0.00249557
Asthma	EAS	SBayesCC-eQTL	0.00200168
Asthma	EAS	SBayesCC-pQTL	0.00218387
Asthma	EAS	SBayesCO-eQTL	0.00234124
Asthma	EAS	SBayesCO-pQTL	0.00302713
Asthma	SAS	SBayesC	0.015378
Asthma	SAS	SBayesCC-eQTL	0.0154204
Asthma	SAS	SBayesCC-pQTL	0.0151949
Asthma	SAS	SBayesCO-eQTL	0.0162
Asthma	SAS	SBayesCO-pQTL	0.0154973
CHL	AFR	SBayesC	0.063828
CHL	AFR	SBayesCC-eQTL	0.0602403
CHL	AFR	SBayesCC-pQTL	0.0630393
CHL	AFR	SBayesCO-eQTL	0.0667007
CHL	AFR	SBayesCO-pQTL	0.0650584
CHL	EAS	SBayesC	0.0863896
CHL	EAS	SBayesCC-eQTL	0.0833031
CHL	EAS	SBayesCC-pQTL	0.0870771
CHL	EAS	SBayesCO-eQTL	0.075443
CHL	EAS	SBayesCO-pQTL	0.0833402
CHL	SAS	SBayesC	0.0467468
CHL	SAS	SBayesCC-eQTL	0.0460643
CHL	SAS	SBayesCC-pQTL	0.046975
CHL	SAS	SBayesCO-eQTL	0.0498608
CHL	SAS	SBayesCO-pQTL	0.0499771
Dyslp	AFR	SBayesC	0.009029
Dyslp	AFR	SBayesCC-eQTL	0.00990655
Dyslp	AFR	SBayesCC-pQTL	0.00972563
Dyslp	AFR	SBayesCO-eQTL	0.0092891
Dyslp	AFR	SBayesCO-pQTL	0.0099654
Dyslp	EAS	SBayesC	0.00549295
Dyslp	EAS	SBayesCC-eQTL	0.00551457
Dyslp	EAS	SBayesCC-pQTL	0.00572431
Dyslp	EAS	SBayesCO-eQTL	0.00594952
Dyslp	EAS	SBayesCO-pQTL	0.0058061
Dyslp	SAS	SBayesC	0.0228886
Dyslp	SAS	SBayesCC-eQTL	0.0234134
Dyslp	SAS	SBayesCC-pQTL	0.0232952
Dyslp	SAS	SBayesCO-eQTL	0.0258128
Dyslp	SAS	SBayesCO-pQTL	0.0252238
LMC	AFR	SBayesC	0.0284207
LMC	AFR	SBayesCC-eQTL	0.0279241
LMC	AFR	SBayesCC-pQTL	0.0284343
LMC	AFR	SBayesCO-eQTL	0.0278195
LMC	AFR	SBayesCO-pQTL	0.0282393
LMC	EAS	SBayesC	0.0711937
LMC	EAS	SBayesCC-eQTL	0.0743235
LMC	EAS	SBayesCC-pQTL	0.0732565
LMC	EAS	SBayesCO-eQTL	0.0731722
LMC	EAS	SBayesCO-pQTL	0.0730659
LMC	SAS	SBayesC	0.0796262
LMC	SAS	SBayesCC-eQTL	0.0805793
LMC	SAS	SBayesCC-pQTL	0.0806815
LMC	SAS	SBayesCO-eQTL	0.0811133
LMC	SAS	SBayesCO-pQTL	0.0804923
NeuC	AFR	SBayesC	0.0222217
NeuC	AFR	SBayesCC-eQTL	0.0225655
NeuC	AFR	SBayesCC-pQTL	0.0220644
NeuC	AFR	SBayesCO-eQTL	0.0203686
NeuC	AFR	SBayesCO-pQTL	0.0235707
NeuC	EAS	SBayesC	0.0590861
NeuC	EAS	SBayesCC-eQTL	0.0587914
NeuC	EAS	SBayesCC-pQTL	0.0567894
NeuC	EAS	SBayesCO-eQTL	0.0584538
NeuC	EAS	SBayesCO-pQTL	0.0578918
NeuC	SAS	SBayesC	0.0842911
NeuC	SAS	SBayesCC-eQTL	0.0856274
NeuC	SAS	SBayesCC-pQTL	0.0847642
NeuC	SAS	SBayesCO-eQTL	0.088535
NeuC	SAS	SBayesCO-pQTL	0.0891653
PLC	AFR	SBayesC	0.06711
PLC	AFR	SBayesCC-eQTL	0.0666333
PLC	AFR	SBayesCC-pQTL	0.0647774
PLC	AFR	SBayesCO-eQTL	0.0618004
PLC	AFR	SBayesCO-pQTL	0.0595648
PLC	EAS	SBayesC	0.128334
PLC	EAS	SBayesCC-eQTL	0.127692
PLC	EAS	SBayesCC-pQTL	0.125381
PLC	EAS	SBayesCO-eQTL	0.121772
PLC	EAS	SBayesCO-pQTL	0.126827
PLC	SAS	SBayesC	0.17168
PLC	SAS	SBayesCC-eQTL	0.173107
PLC	SAS	SBayesCC-pQTL	0.172514
PLC	SAS	SBayesCO-eQTL	0.17483
PLC	SAS	SBayesCO-pQTL	0.177669
RBC	AFR	SBayesC	0.0252538
RBC	AFR	SBayesCC-eQTL	0.0254833
RBC	AFR	SBayesCC-pQTL	0.0252258
RBC	AFR	SBayesCO-eQTL	0.0277909
RBC	AFR	SBayesCO-pQTL	0.027498
RBC	EAS	SBayesC	0.0887361
RBC	EAS	SBayesCC-eQTL	0.0882352
RBC	EAS	SBayesCC-pQTL	0.0892644
RBC	EAS	SBayesCO-eQTL	0.0909102
RBC	EAS	SBayesCO-pQTL	0.092898
RBC	SAS	SBayesC	0.0960812
RBC	SAS	SBayesCC-eQTL	0.0965323
RBC	SAS	SBayesCC-pQTL	0.0967413
RBC	SAS	SBayesCO-eQTL	0.0996639
RBC	SAS	SBayesCO-pQTL	0.099148
Tprotein	AFR	SBayesC	0.0206724
Tprotein	AFR	SBayesCC-eQTL	0.0204628
Tprotein	AFR	SBayesCC-pQTL	0.0204848
Tprotein	AFR	SBayesCO-eQTL	0.0205354
Tprotein	AFR	SBayesCO-pQTL	0.0198208
Tprotein	EAS	SBayesC	0.0570983
Tprotein	EAS	SBayesCC-eQTL	0.0564796
Tprotein	EAS	SBayesCC-pQTL	0.0575783
Tprotein	EAS	SBayesCO-eQTL	0.0626559
Tprotein	EAS	SBayesCO-pQTL	0.0574256
Tprotein	SAS	SBayesC	0.0779889
Tprotein	SAS	SBayesCC-eQTL	0.0771735
Tprotein	SAS	SBayesCC-pQTL	0.0778521
Tprotein	SAS	SBayesCO-eQTL	0.0799286
Tprotein	SAS	SBayesCO-pQTL	0.0799403
Urea	AFR	SBayesC	0.0139567
Urea	AFR	SBayesCC-eQTL	0.0143634
Urea	AFR	SBayesCC-pQTL	0.0141105
Urea	AFR	SBayesCO-eQTL	0.012713
Urea	AFR	SBayesCO-pQTL	0.0126032
Urea	EAS	SBayesC	0.0435679
Urea	EAS	SBayesCC-eQTL	0.0423612
Urea	EAS	SBayesCC-pQTL	0.0419285
Urea	EAS	SBayesCO-eQTL	0.0416244
Urea	EAS	SBayesCO-pQTL	0.039969
Urea	SAS	SBayesC	0.0427778
Urea	SAS	SBayesCC-eQTL	0.0423198
Urea	SAS	SBayesCC-pQTL	0.0421081
Urea	SAS	SBayesCO-eQTL	0.0442926
Urea	SAS	SBayesCO-pQTL	0.042751
VitD	AFR	SBayesC	0.00438149
VitD	AFR	SBayesCC-eQTL	0.00466728
VitD	AFR	SBayesCC-pQTL	0.00442943
VitD	AFR	SBayesCO-eQTL	0.00313094
VitD	AFR	SBayesCO-pQTL	0.00760158
VitD	EAS	SBayesC	0.0115702
VitD	EAS	SBayesCC-eQTL	0.0111134
VitD	EAS	SBayesCC-pQTL	0.0116225
VitD	EAS	SBayesCO-eQTL	0.0152507
VitD	EAS	SBayesCO-pQTL	0.0159674
VitD	SAS	SBayesC	0.00841012
VitD	SAS	SBayesCC-eQTL	0.00848573
VitD	SAS	SBayesCC-pQTL	0.00819072
VitD	SAS	SBayesCO-eQTL	0.00759872
VitD	SAS	SBayesCO-pQTL	0.00888576

### Sheet: ST6
Supplementary Table 6. Enrichment and proportion of high-PIP SNPs (PIP > 0.1 and PIP > 0.5) across functional regions under different models
Trait	Method	Functional_region	Proportion_of_PIP_within_Method (PIP > 0.1)	Enrichment (PIP > 0.1)	Proportion_of_PIP_within_Method (PIP > 0.5)	Enrichment (PIP > 0.5)
Average	SBayesC	genic-eQTL	0.137416	0.735485	0.0817121	0.437343
Average	SBayesC	genic-epQTL	0.61553	1.14771	0.578099	1.07791
Average	SBayesC	genic-pQTL	0.190629	1.23723	0.300723	1.95177
Average	SBayesC	intergenic	0.0564244	0.459584	0.0394664	0.321458
Average	SBayesCC-eQTL	genic-eQTL	0.146629	0.784796	0.0869087	0.465157
Average	SBayesCC-eQTL	genic-epQTL	0.654469	1.22031	0.59901	1.1169
Average	SBayesCC-eQTL	genic-pQTL	0.155462	1.00899	0.275028	1.785
Average	SBayesCC-eQTL	intergenic	0.0434399	0.353823	0.0390539	0.318099
Average	SBayesCC-pQTL	genic-eQTL	0.0976166	0.522468	0.0730932	0.391213
Average	SBayesCC-pQTL	genic-epQTL	0.657506	1.22597	0.57786	1.07747
Average	SBayesCC-pQTL	genic-pQTL	0.207637	1.34762	0.316737	2.05571
Average	SBayesCC-pQTL	intergenic	0.0372408	0.303331	0.0323093	0.263163
Average	SBayesCO-eQTL	genic-eQTL	0.0389295	0.20836	0.0810811	0.433966
Average	SBayesCO-eQTL	genic-epQTL	0.933089	1.73982	0.630811	1.1762
Average	SBayesCO-eQTL	genic-pQTL	0.0213641	0.138659	0.252973	1.64186
Average	SBayesCO-eQTL	intergenic	0.00661765	0.0539016	0.0351351	0.28618
Average	SBayesCO-pQTL	genic-eQTL	0.0198699	0.106349	0.0755467	0.404345
Average	SBayesCO-pQTL	genic-epQTL	0.708653	1.32134	0.542247	1.01106
Average	SBayesCO-pQTL	genic-pQTL	0.263711	1.71156	0.350398	2.27418
Average	SBayesCO-pQTL	intergenic	0.00776558	0.0632516	0.0318091	0.259089
Allergic	SBayesC	genic-eQTL	0.111925	0.599052	0.0142857	0.0764606
Allergic	SBayesC	genic-epQTL	0.608927	1.1354	0.728571	1.35848
Allergic	SBayesC	genic-pQTL	0.207861	1.34908	0.242857	1.57621
Allergic	SBayesC	intergenic	0.0712858	0.580632	0.0142857	0.116359
Allergic	SBayesCC-eQTL	genic-eQTL	0.125529	0.671861	0.0298507	0.159768
Allergic	SBayesCC-eQTL	genic-epQTL	0.669958	1.24919	0.746269	1.39148
Allergic	SBayesCC-eQTL	genic-pQTL	0.156559	1.01611	0.208955	1.35618
Allergic	SBayesCC-eQTL	intergenic	0.0479549	0.390598	0.0149254	0.121569
Allergic	SBayesCC-pQTL	genic-eQTL	0.069103	0.369856	0.0142857	0.0764606
Allergic	SBayesCC-pQTL	genic-epQTL	0.663787	1.23769	0.7	1.30521
Allergic	SBayesCC-pQTL	genic-pQTL	0.227907	1.47918	0.271429	1.76165
Allergic	SBayesCC-pQTL	intergenic	0.0392027	0.31931	0.0142857	0.116359
Allergic	SBayesCO-eQTL	genic-eQTL	0.0502818	0.26912	0.0434783	0.232706
Allergic	SBayesCO-eQTL	genic-epQTL	0.801474	1.49441	0.724638	1.35115
Allergic	SBayesCO-eQTL	genic-pQTL	0.106632	0.692071	0.217391	1.41093
Allergic	SBayesCO-eQTL	intergenic	0.0416125	0.338939	0.0144928	0.118045
Allergic	SBayesCO-pQTL	genic-eQTL	0.038038	0.203589	0.0126582	0.0677499
Allergic	SBayesCO-pQTL	genic-epQTL	0.648315	1.20884	0.696203	1.29813
Allergic	SBayesCO-pQTL	genic-pQTL	0.289957	1.8819	0.265823	1.72526
Allergic	SBayesCO-pQTL	intergenic	0.0236904	0.192961	0.0253165	0.206206
Asthma	SBayesC	genic-eQTL	0.121844	0.65214	0.0277778	0.148673
Asthma	SBayesC	genic-epQTL	0.630077	1.17483	0.722222	1.34664
Asthma	SBayesC	genic-pQTL	0.155873	1.01166	0.222222	1.44228
Asthma	SBayesC	intergenic	0.0922064	0.751032	0.0277778	0.226253
Asthma	SBayesCC-eQTL	genic-eQTL	0.138955	0.74372	0.0540541	0.289311
Asthma	SBayesCC-eQTL	genic-epQTL	0.687648	1.28218	0.72973	1.36064
Asthma	SBayesCC-eQTL	genic-pQTL	0.114014	0.739983	0.189189	1.22789
Asthma	SBayesCC-eQTL	intergenic	0.0593824	0.483677	0.027027	0.220138
Asthma	SBayesCC-pQTL	genic-eQTL	0.0950745	0.508862	0.0285714	0.152921
Asthma	SBayesCC-pQTL	genic-epQTL	0.671249	1.2516	0.714286	1.33185
Asthma	SBayesCC-pQTL	genic-pQTL	0.174112	1.13004	0.257143	1.66893
Asthma	SBayesCC-pQTL	intergenic	0.0595647	0.485162	0	0
Asthma	SBayesCO-eQTL	genic-eQTL	0.0743243	0.397802	0.025641	0.137237
Asthma	SBayesCO-eQTL	genic-epQTL	0.774493	1.44411	0.769231	1.43429
Asthma	SBayesCO-eQTL	genic-pQTL	0.0945946	0.613945	0.205128	1.33134
Asthma	SBayesCO-eQTL	intergenic	0.0565878	0.460915	0	0
Asthma	SBayesCO-pQTL	genic-eQTL	0.0643317	0.344319	0.0212766	0.113878
Asthma	SBayesCO-pQTL	genic-epQTL	0.628306	1.17153	0.744681	1.38852
Asthma	SBayesCO-pQTL	genic-pQTL	0.26376	1.71187	0.234043	1.519
Asthma	SBayesCO-pQTL	intergenic	0.0436026	0.355148	0	0
CHL	SBayesC	genic-eQTL	0.0943925	0.505212	0.0661765	0.354193
CHL	SBayesC	genic-epQTL	0.703738	1.31218	0.676471	1.26134
CHL	SBayesC	genic-pQTL	0.17757	1.15248	0.25	1.62257
CHL	SBayesC	intergenic	0.0242991	0.197919	0.00735294	0.0598906
CHL	SBayesCC-eQTL	genic-eQTL	0.0954817	0.511041	0.0797101	0.426628
CHL	SBayesCC-eQTL	genic-epQTL	0.739983	1.37976	0.673913	1.25657
CHL	SBayesCC-eQTL	genic-pQTL	0.14578	0.946152	0.23913	1.55202
CHL	SBayesCC-eQTL	intergenic	0.0187553	0.152764	0.00724638	0.0590226
CHL	SBayesCC-pQTL	genic-eQTL	0.0616987	0.330227	0.070922	0.379592
CHL	SBayesCC-pQTL	genic-epQTL	0.735577	1.37154	0.652482	1.21661
CHL	SBayesCC-pQTL	genic-pQTL	0.185096	1.20132	0.276596	1.79518
CHL	SBayesCC-pQTL	intergenic	0.0176282	0.143584	0	0
CHL	SBayesCO-eQTL	genic-eQTL	0.0469657	0.251372	0.072	0.385362
CHL	SBayesCO-eQTL	genic-epQTL	0.924538	1.72388	0.712	1.32758
CHL	SBayesCO-eQTL	genic-pQTL	0.0255937	0.16611	0.216	1.4019
CHL	SBayesCO-eQTL	intergenic	0.00290237	0.0236402	0	0
CHL	SBayesCO-pQTL	genic-eQTL	0.021215	0.113548	0.0714286	0.382303
CHL	SBayesCO-pQTL	genic-epQTL	0.68298	1.27347	0.614286	1.14539
CHL	SBayesCO-pQTL	genic-pQTL	0.290019	1.8823	0.307143	1.99344
CHL	SBayesCO-pQTL	intergenic	0.00578592	0.047127	0.00714286	0.0581794
Dyslp	SBayesC	genic-eQTL	0.13986	0.748566	0.0677966	0.362864
Dyslp	SBayesC	genic-epQTL	0.601399	1.12136	0.610169	1.13771
Dyslp	SBayesC	genic-pQTL	0.195804	1.27082	0.305085	1.98008
Dyslp	SBayesC	intergenic	0.0629371	0.51263	0.0169492	0.138053
Dyslp	SBayesCC-eQTL	genic-eQTL	0.140021	0.749426	0.0615385	0.329369
Dyslp	SBayesCC-eQTL	genic-epQTL	0.636364	1.18655	0.646154	1.20481
Dyslp	SBayesCC-eQTL	genic-pQTL	0.165099	1.07154	0.276923	1.79731
Dyslp	SBayesCC-eQTL	intergenic	0.0585162	0.476621	0.0153846	0.12531
Dyslp	SBayesCC-pQTL	genic-eQTL	0.0962513	0.51516	0.0606061	0.324378
Dyslp	SBayesCC-pQTL	genic-epQTL	0.637285	1.18827	0.606061	1.13005
Dyslp	SBayesCC-pQTL	genic-pQTL	0.215805	1.40064	0.318182	2.06509
Dyslp	SBayesCC-pQTL	intergenic	0.0506586	0.41262	0.0151515	0.123411
Dyslp	SBayesCO-eQTL	genic-eQTL	0.0705882	0.377806	0.0892857	0.477879
Dyslp	SBayesCO-eQTL	genic-epQTL	0.830147	1.54788	0.642857	1.19866
Dyslp	SBayesCO-eQTL	genic-pQTL	0.0808824	0.524948	0.25	1.62257
Dyslp	SBayesCO-eQTL	intergenic	0.0183824	0.149726	0.0178571	0.145449
Dyslp	SBayesCO-pQTL	genic-eQTL	0.0838628	0.448854	0.0727273	0.389254
Dyslp	SBayesCO-pQTL	genic-epQTL	0.613723	1.14434	0.545455	1.01705
Dyslp	SBayesCO-pQTL	genic-pQTL	0.261118	1.69473	0.381818	2.4781
Dyslp	SBayesCO-pQTL	intergenic	0.0412961	0.336361	0	0
LMC	SBayesC	genic-eQTL	0.144097	0.77124	0.120482	0.644849
LMC	SBayesC	genic-epQTL	0.613165	1.1433	0.534137	0.995942
LMC	SBayesC	genic-pQTL	0.192192	1.24738	0.289157	1.87671
LMC	SBayesC	intergenic	0.050547	0.411711	0.0562249	0.457959
LMC	SBayesCC-eQTL	genic-eQTL	0.156852	0.839509	0.129412	0.692643
LMC	SBayesCC-eQTL	genic-epQTL	0.662593	1.23546	0.576471	1.07488
LMC	SBayesCC-eQTL	genic-pQTL	0.143889	0.933878	0.247059	1.60348
LMC	SBayesCC-eQTL	intergenic	0.0366667	0.298654	0.0470588	0.3833
LMC	SBayesCC-pQTL	genic-eQTL	0.0990524	0.530153	0.100746	0.539219
LMC	SBayesCC-pQTL	genic-epQTL	0.659574	1.22983	0.563433	1.05057
LMC	SBayesCC-pQTL	genic-pQTL	0.209369	1.35886	0.291045	1.88896
LMC	SBayesCC-pQTL	intergenic	0.0320043	0.260679	0.0447761	0.364707
LMC	SBayesCO-eQTL	genic-eQTL	0.0362911	0.194239	0.102113	0.546532
LMC	SBayesCO-eQTL	genic-epQTL	0.942375	1.75714	0.640845	1.19491
LMC	SBayesCO-eQTL	genic-pQTL	0.0168235	0.109189	0.211268	1.37118
LMC	SBayesCO-eQTL	intergenic	0.00451046	0.0367382	0.0457746	0.37284
LMC	SBayesCO-pQTL	genic-eQTL	0.0168751	0.0903196	0.0912052	0.488153
LMC	SBayesCO-pQTL	genic-epQTL	0.719784	1.3421	0.543974	1.01428
LMC	SBayesCO-pQTL	genic-pQTL	0.25776	1.67293	0.325733	2.1141
LMC	SBayesCO-pQTL	intergenic	0.00558115	0.0454591	0.0390879	0.318376
NeuC	SBayesC	genic-eQTL	0.144711	0.774526	0.0769231	0.411711
NeuC	SBayesC	genic-epQTL	0.625	1.16536	0.584615	1.09006
NeuC	SBayesC	genic-pQTL	0.182635	1.18535	0.307692	1.99701
NeuC	SBayesC	intergenic	0.0476547	0.388153	0.0307692	0.250619
NeuC	SBayesCC-eQTL	genic-eQTL	0.155464	0.832083	0.08	0.42818
NeuC	SBayesCC-eQTL	genic-epQTL	0.666344	1.24245	0.61	1.1374
NeuC	SBayesCC-eQTL	genic-pQTL	0.143617	0.932114	0.275	1.78482
NeuC	SBayesCC-eQTL	intergenic	0.0345745	0.281613	0.035	0.285079
NeuC	SBayesCC-pQTL	genic-eQTL	0.101848	0.545113	0.0758294	0.405857
NeuC	SBayesCC-pQTL	genic-epQTL	0.663741	1.2376	0.582938	1.08694
NeuC	SBayesCC-pQTL	genic-pQTL	0.203926	1.32354	0.312796	2.03013
NeuC	SBayesCC-pQTL	intergenic	0.030485	0.248304	0.028436	0.231615
NeuC	SBayesCO-eQTL	genic-eQTL	0.036982	0.197937	0.0858586	0.459536
NeuC	SBayesCO-eQTL	genic-epQTL	0.934227	1.74194	0.646465	1.20539
NeuC	SBayesCO-eQTL	genic-pQTL	0.0223257	0.1449	0.237374	1.54062
NeuC	SBayesCO-eQTL	intergenic	0.00646482	0.0526568	0.030303	0.246822
NeuC	SBayesCO-pQTL	genic-eQTL	0.0196023	0.104916	0.0784314	0.419784
NeuC	SBayesCO-pQTL	genic-epQTL	0.70717	1.31858	0.539216	1.00541
NeuC	SBayesCO-pQTL	genic-pQTL	0.267202	1.73422	0.352941	2.29068
NeuC	SBayesCO-pQTL	intergenic	0.00602531	0.0490768	0.0294118	0.239562
PLC	SBayesC	genic-eQTL	0.126446	0.676771	0.0753769	0.403436
PLC	SBayesC	genic-epQTL	0.646074	1.20466	0.590452	1.10095
PLC	SBayesC	genic-pQTL	0.189256	1.22832	0.311558	2.02209
PLC	SBayesC	intergenic	0.0382231	0.311332	0.0226131	0.184186
PLC	SBayesCC-eQTL	genic-eQTL	0.133989	0.717141	0.075	0.401418
PLC	SBayesCC-eQTL	genic-epQTL	0.68074	1.2693	0.615	1.14672
PLC	SBayesCC-eQTL	genic-pQTL	0.155003	1.00601	0.28	1.81728
PLC	SBayesCC-eQTL	intergenic	0.030268	0.246536	0.03	0.244354
PLC	SBayesCC-pQTL	genic-eQTL	0.0852368	0.456208	0.062201	0.332915
PLC	SBayesCC-pQTL	genic-epQTL	0.685051	1.27733	0.588517	1.09734
PLC	SBayesCC-pQTL	genic-pQTL	0.207057	1.34385	0.330144	2.14272
PLC	SBayesCC-pQTL	intergenic	0.0226555	0.184532	0.0191388	0.155887
PLC	SBayesCO-eQTL	genic-eQTL	0.0385534	0.206347	0.0714286	0.382303
PLC	SBayesCO-eQTL	genic-epQTL	0.947743	1.76715	0.652381	1.21642
PLC	SBayesCO-eQTL	genic-pQTL	0.0115032	0.0746587	0.254762	1.65347
PLC	SBayesCO-eQTL	intergenic	0.00220006	0.0179197	0.0214286	0.174538
PLC	SBayesCO-pQTL	genic-eQTL	0.0127285	0.068126	0.0678337	0.363063
PLC	SBayesCO-pQTL	genic-epQTL	0.727892	1.35721	0.562363	1.04857
PLC	SBayesCO-pQTL	genic-pQTL	0.255754	1.65991	0.347921	2.2581
PLC	SBayesCO-pQTL	intergenic	0.00362614	0.0295353	0.0218818	0.17823
RBC	SBayesC	genic-eQTL	0.149706	0.801265	0.0912052	0.488153
RBC	SBayesC	genic-epQTL	0.579496	1.08052	0.485342	0.904961
RBC	SBayesC	genic-pQTL	0.206178	1.33815	0.368078	2.38893
RBC	SBayesC	intergenic	0.06462	0.526338	0.0553746	0.451033
RBC	SBayesCC-eQTL	genic-eQTL	0.153747	0.822894	0.0920635	0.492746
RBC	SBayesCC-eQTL	genic-epQTL	0.602529	1.12347	0.498413	0.929332
RBC	SBayesCC-eQTL	genic-pQTL	0.186916	1.21313	0.355556	2.30765
RBC	SBayesCC-eQTL	intergenic	0.0568078	0.462706	0.0539683	0.439578
RBC	SBayesCC-pQTL	genic-eQTL	0.114567	0.613188	0.081571	0.436588
RBC	SBayesCC-pQTL	genic-epQTL	0.617694	1.15174	0.501511	0.935108
RBC	SBayesCC-pQTL	genic-pQTL	0.22109	1.43494	0.371601	2.41179
RBC	SBayesCC-pQTL	intergenic	0.0466488	0.37996	0.0453172	0.369114
RBC	SBayesCO-eQTL	genic-eQTL	0.0410236	0.219568	0.0996979	0.533607
RBC	SBayesCO-eQTL	genic-epQTL	0.935263	1.74388	0.52568	0.980174
RBC	SBayesCO-eQTL	genic-pQTL	0.0180104	0.116892	0.329305	2.13728
RBC	SBayesCO-eQTL	intergenic	0.00570328	0.0464539	0.0453172	0.369114
RBC	SBayesCO-pQTL	genic-eQTL	0.0188463	0.10087	0.0837989	0.448512
RBC	SBayesCO-pQTL	genic-epQTL	0.711477	1.32661	0.427374	0.796875
RBC	SBayesCO-pQTL	genic-pQTL	0.261752	1.69884	0.444134	2.88255
RBC	SBayesCO-pQTL	intergenic	0.00792527	0.0645523	0.0446927	0.364028
Tprotein	SBayesC	genic-eQTL	0.135718	0.726396	0.0568182	0.304105
Tprotein	SBayesC	genic-epQTL	0.616781	1.15004	0.517045	0.964074
Tprotein	SBayesC	genic-pQTL	0.192267	1.24787	0.352273	2.28635
Tprotein	SBayesC	intergenic	0.0552341	0.449888	0.0738636	0.601628
Tprotein	SBayesCC-eQTL	genic-eQTL	0.147262	0.788183	0.0730337	0.390894
Tprotein	SBayesCC-eQTL	genic-epQTL	0.653907	1.21926	0.544944	1.01609
Tprotein	SBayesCC-eQTL	genic-pQTL	0.156831	1.01788	0.308989	2.00542
Tprotein	SBayesCC-eQTL	intergenic	0.0419989	0.342086	0.0730337	0.594868
Tprotein	SBayesCC-pQTL	genic-eQTL	0.0891365	0.47708	0.0483871	0.25898
Tprotein	SBayesCC-pQTL	genic-epQTL	0.667258	1.24416	0.505376	0.942316
Tprotein	SBayesCC-pQTL	genic-pQTL	0.210939	1.36905	0.38172	2.47747
Tprotein	SBayesCC-pQTL	intergenic	0.0326665	0.266073	0.0645161	0.525492
Tprotein	SBayesCO-eQTL	genic-eQTL	0.0330575	0.176932	0.037037	0.198231
Tprotein	SBayesCO-eQTL	genic-epQTL	0.941031	1.75463	0.587302	1.09507
Tprotein	SBayesCO-eQTL	genic-pQTL	0.0204781	0.132908	0.306878	1.99172
Tprotein	SBayesCO-eQTL	intergenic	0.00543297	0.0442522	0.0687831	0.560246
Tprotein	SBayesCO-pQTL	genic-eQTL	0.0154918	0.0829161	0.0379147	0.202929
Tprotein	SBayesCO-pQTL	genic-epQTL	0.709178	1.32232	0.511848	0.954384
Tprotein	SBayesCO-pQTL	genic-pQTL	0.269346	1.74813	0.393365	2.55305
Tprotein	SBayesCO-pQTL	intergenic	0.00598462	0.0487455	0.056872	0.46323
Urea	SBayesC	genic-eQTL	0.14544	0.778432	0.101695	0.544296
Urea	SBayesC	genic-epQTL	0.590409	1.10087	0.610169	1.13771
Urea	SBayesC	genic-pQTL	0.181604	1.17866	0.220339	1.43006
Urea	SBayesC	intergenic	0.0825472	0.672357	0.0677966	0.552212
Urea	SBayesCC-eQTL	genic-eQTL	0.153907	0.823749	0.0990991	0.530403
Urea	SBayesCC-eQTL	genic-epQTL	0.629115	1.17304	0.63964	1.19266
Urea	SBayesCC-eQTL	genic-pQTL	0.151527	0.983453	0.207207	1.34483
Urea	SBayesCC-eQTL	intergenic	0.0654502	0.5331	0.0540541	0.440277
Urea	SBayesCC-pQTL	genic-eQTL	0.117947	0.63128	0.0849057	0.454436
Urea	SBayesCC-pQTL	genic-epQTL	0.623041	1.16171	0.613208	1.14338
Urea	SBayesCC-pQTL	genic-pQTL	0.193966	1.25889	0.245283	1.59195
Urea	SBayesCC-pQTL	intergenic	0.065047	0.529816	0.0566038	0.461045
Urea	SBayesCO-eQTL	genic-eQTL	0.0477968	0.25582	0.0925926	0.495578
Urea	SBayesCO-eQTL	genic-epQTL	0.868667	1.6197	0.638889	1.19126
Urea	SBayesCO-eQTL	genic-pQTL	0.0571265	0.370766	0.203704	1.32209
Urea	SBayesCO-eQTL	intergenic	0.0264102	0.215114	0.0648148	0.527924
Urea	SBayesCO-pQTL	genic-eQTL	0.050252	0.268961	0.141593	0.75784
Urea	SBayesCO-pQTL	genic-epQTL	0.634798	1.18363	0.557522	1.03955
Urea	SBayesCO-pQTL	genic-pQTL	0.289054	1.87604	0.256637	1.66564
Urea	SBayesCO-pQTL	intergenic	0.0258959	0.210925	0.0442478	0.360404
VitD	SBayesC	genic-eQTL	0.143828	0.769802	0.127273	0.681195
VitD	SBayesC	genic-epQTL	0.607022	1.13184	0.745455	1.38996
VitD	SBayesC	genic-pQTL	0.16761	1.08784	0.127273	0.826035
VitD	SBayesC	intergenic	0.0815402	0.664155	0	0
VitD	SBayesCC-eQTL	genic-eQTL	0.166667	0.892041	0.134615	0.720494
VitD	SBayesCC-eQTL	genic-epQTL	0.63948	1.19236	0.711538	1.32672
VitD	SBayesCC-eQTL	genic-pQTL	0.134752	0.874576	0.153846	0.998503
VitD	SBayesCC-eQTL	intergenic	0.0591017	0.48139	0	0
VitD	SBayesCC-pQTL	genic-eQTL	0.118586	0.634702	0.142857	0.764606
VitD	SBayesCC-pQTL	genic-epQTL	0.641961	1.19699	0.714286	1.33185
VitD	SBayesCC-pQTL	genic-pQTL	0.179019	1.16188	0.142857	0.927182
VitD	SBayesCC-pQTL	intergenic	0.0604333	0.492236	0	0
VitD	SBayesCO-eQTL	genic-eQTL	0.0570949	0.305586	0.193548	1.03592
VitD	SBayesCO-eQTL	genic-epQTL	0.722922	1.34795	0.774194	1.44355
VitD	SBayesCO-eQTL	genic-pQTL	0.145256	0.942751	0.0322581	0.209364
VitD	SBayesCO-eQTL	intergenic	0.0747271	0.608661	0	0
VitD	SBayesCO-pQTL	genic-eQTL	0.101661	0.544115	0.170732	0.913798
VitD	SBayesCO-pQTL	genic-epQTL	0.571429	1.06548	0.658537	1.2279
VitD	SBayesCO-pQTL	genic-pQTL	0.277076	1.7983	0.170732	1.1081
VitD	SBayesCO-pQTL	intergenic	0.0498339	0.405903	0	0
